# A novel RNA nucleic acid amplification test more accurately distinguishes active *Clostridioides difficile* infection from colonization

**DOI:** 10.64898/2026.02.05.25342495

**Authors:** Kenneth D. Long, Daniel J. Silberger, John Hernandez, Thomas Detchemendy, Derek B. Moates, Tarek Abdalla, Lindsey E. Hastings, Aditi Jani, Janet Kim, Myles Prados, Melissa B. Miller, J. Martin Rodriguez, Sixto M. Leal

## Abstract

*Clostridioides difficile (C. diff)* is a leading cause of hospital-acquired infections with severity ranging from mild diarrhea to fulminant colitis and death. Current antigen tests lack adequate sensitivity and DNA-based nucleic acid amplification tests (DNA-NAATs) exhibit limited specificity for active infection, leading to either underdiagnosis or inappropriate treatment of colonized individuals. Unlike DNA, mRNA is expressed only by metabolically active bacteria and is rapidly hydrolyzed, providing natural advantages to distinguish active infection from colonization. In this study, we developed and evaluated a novel multiplexed reverse-transcriptase PCR assay (RNA-NAAT) targeting *C. diff*-specific sequences. No cross-reactivity was observed with other gastrointestinal pathogens, commensal enteric flora, or closely-related *Clostridioides* or *Clostridium* species. Toxin gene RNA expression was detected only in samples spiked with metabolically active *C. diff* at a limit of detection 30-to-50-fold less than current diagnostic methods. Sequential clinical samples (n=260) were collected in proprietary RNA-preservative solution from patients receiving standard of care *C. diff* diagnostic testing. All samples were evaluated with RNA-NAAT, Alere GDH/toxin EIA, Solana DNA-NAAT, and both forward- and reverse-2-Step Algorithms (2-SA). Samples yielding valid results on all platforms (n=239) with discordant test results (n=14) were adjudicated via toxigenic culture and blinded chart review by infectious disease physicians. RNA-NAAT outperformed all comparator test strategies, simultaneously exhibiting higher sensitivity and specificity, including a higher specificity for active infection than the specific toxin EIA (99.5% vs 98.2%) and a higher sensitivity for organism identification than the sensitive DNA-NAAT (100% vs 88.2%), with significantly reduced false positive test results (1 vs 7).

**One Sentence Summary:** A novel RNA diagnostic distinguishes clinically-relevant *C. difficile* infection from toxigenic carrier states, improving sensitivity and specificity.
