## Supplemental File S1 for "A novel RNA nucleic acid amplification test more accurately distinguishes active *Clostridioides difficile* infection from colonization"

### Sheet: Sheet1
eNAT Swab ID	23S Ct	BactQuant Ct	cdtB Ct	tcdA/B Ct	23S RTI Ct	BactQuant RTI Ct	cdtB RTI Ct	tcdA/B RTI Ct	23s delta	cdtB delta	tcdA/B delta	RNA-NAAT Result	TRUE Result	GDH Result	Toxin Result	DNA-NAAT Result
CD190	31.33	23.242	0	10.46	36.522	0	0	34.762	5.192	0	24.302	POS	POS	POS	POS	NEG
CD195	22.516	17.783	0	13.177	30.249	0	0	26.873	7.733	0	13.696	POS	NEG	NEG	NEG	POS w/ PaLoc
CD117	28.467	21.685	0	20.632	0	0	0	33.348	0	0	12.716	POS	POS	POS	POS	POS w/ PaLoc
CD158	19.258	16.782	0	18.792	28.575	0	0	28.588	9.317	0	9.796	POS	POS	POS	POS	POS w/ PaLoc
CD252	19.65	18.34	24.064	17.212	28.757	0	33.635	26.328	9.107	9.571	9.116	POS	POS	POS	POS	POS w/ PaLoc
CD228	13.335	14.831	0	14.9	27.114	0	0	23.036	13.779	0	8.136	POS	POS	POS	POS	POS w/ PaLoc
CD238	15.096	16.99	0	16.119	28.637	0	0	23.383	13.541	0	7.264	POS	POS	POS	POS	POS w/ PaLoc
CD34	30.796	23.266	26.684	28.554	0	0	0	34.656	0	0	6.102	POS	POS	POS	POS	POS w/ PaLoc
CD219	23.41	17.432	0	25.61	32.319	0	0	30.556	8.909	0	4.946	POS	POS	POS	POS	POS w/ PaLoc
CD134	16.541	16.032	18.394	19.985	8.795	0	0	24.643	-7.746	0	4.658	POS	POS	POS	POS	POS w/ PaLoc
CD97	15.506	14.276	0	23.159	39.27	0	0	27.302	23.764	0	4.143	POS	POS	POS	POS	NEG
CD91	19.933	20.58	0	20.58	31.782	0	0	24.501	11.849	0	3.921	POS	POS	POS	POS	POS w/ PaLoc
CD232	19.591	15.313	21.359	23.492	35.422	0	32.662	27.209	15.831	11.303	3.717	POS	POS	POS	POS	POS w/ PaLoc
CD167	14.202	15.277	0	24.88	30.223	0	0	27.747	16.021	0	2.867	POS	POS	POS	POS	POS w/ PaLoc
CD174	21.722	15.723	25.787	29.628	31.513	0	0	32.292	9.791	0	2.664	POS	POS	POS	NEG	POS w/ PaLoc
CD225	18.313	17.555	0	24.245	31.862	0	0	26.729	13.549	0	2.484	POS	POS	POS	POS	POS w/ PaLoc
CD169	13.013	12.781	24.781	25.879	37.877	0	32.486	27.497	24.864	7.705	1.618	POS	POS	POS	POS	POS w/ PaLoc
CD98	13.566	10.735	0	21.462	28.437	0	0	23.022	14.871	0	1.56	POS	POS	POS	NEG	POS w/ PaLoc
CD99	24.874	21.555	0	30.693	32.896	0	0	31.891	8.022	0	1.198	NEG	NEG	POS	NEG	NEG
CD239	0	17.062	0	29.276	0	0	0	30.118	0	0	0.842	NEG	NEG	NEG	NEG	NEG
CD231	29.322	23.427	0	32.252	0	0	0	32.531	0	0	0.279	NEG	NEG	POS	NEG	NEG
CD01	0	27.924	0	0	0	0	0	0	0	0	0	NEG	NEG	NEG	NEG	NEG
CD02	0	33.871	0	0	0	0	0	0	0	0	0	NEG	NEG	NEG	NEG	NEG
CD03	0	19.645	0	0	0	0	0	0	0	0	0	NEG	NEG	NEG	NEG	NEG
CD04	0	19.427	0	0	0	0	0	0	0	0	0	NEG	NEG	NEG	NEG	NEG
CD05	0	0	0	0	0	0	0	0	0	0	0	EXCLUDED (IC Fail)		NEG	NEG	NEG
CD06	0	20.514	0	0	0	0	0	0	0	0	0	NEG	NEG	NEG	NEG	NEG
CD07	0	24.657	0	0	0	0	0	0	0	0	0	NEG	NEG	NEG	NEG	NEG
CD08	0	30.305	0	0	0	0	0	0	0	0	0	NEG	NEG	NEG	NEG	NEG
CD09	0	14.634	0	0	0	0	0	0	0	0	0	NEG	NEG	NEG	NEG	NEG
CD10	0	32.093	0	0	0	0	0	0	0	0	0	NEG	NEG	NEG	NEG	NEG
CD100	0	31.374	0	0	0	0	0	0	0	0	0	NEG	NEG	NEG	NEG	NEG
CD101	0	16.274	0	0	0	0	0	0	0	0	0	NEG	NEG	NEG	NEG	NEG
CD102	0	22.93	0	0	0	0	0	0	0	0	0	NEG	NEG	NEG	NEG	NEG
CD103	33.4	18.274	0	20.229	0	0	0	0	0	0	0	NEG	NEG	NEG	NEG	POS w/ PaLoc
CD104	0	16.512	0	0	0	0	0	0	0	0	0	NEG	NEG	NEG	NEG	NEG
CD105	0	26.557	0	0	0	0	0	0	0	0	0	NEG	NEG	NEG	NEG	NEG
CD106	0	23.09	0	0	0	0	0	0	0	0	0	NEG	NEG	NEG	NEG	NEG
CD107	0	30.077	0	0	0	0	0	0	0	0	0	NEG	NEG	NEG	NEG	NEG
CD108	26.964	26.927	0	0	0	0	0	0	0	0	0	NEG	NEG	POS	NEG	NEG
CD109	0	25.457	0	0	0	0	0	0	0	0	0	NEG	NEG	NEG	NEG	NEG
CD11	0	20.028	0	0	0	0	0	0	0	0	0	NEG	NEG	NEG	NEG	NEG
CD110	0	22.758	0	0	0	0	0	0	0	0	0	NEG	NEG	NEG	NEG	NEG
CD111	0	19.324	0	0	0	0	0	0	0	0	0	NEG	NEG	NEG	NEG	NEG
CD112	0	24.077	0	0	0	0	0	0	0	0	0	NEG	NEG	NEG	NEG	NEG
CD113	0	27.241	0	0	0	0	0	0	0	0	0	NEG	NEG	NEG	NEG	NEG
CD114	0	12.938	0	0	0	0	0	0	0	0	0	NEG	NEG	NEG	NEG	NEG
CD115	0	29.507	0	0	0	0	0	0	0	0	0	NEG	NEG	NEG	NEG	NEG
CD116	0	10.472	0	0	0	0	0	0	0	0	0	NEG	NEG	NEG	NEG	NEG
CD118	0	24.303	0	0	0	0	0	0	0	0	0	NEG	NEG	NEG	NEG	NEG
CD119	0	33.749	0	0	0	0	0	0	0	0	0	NEG	NEG	NEG	NEG	NEG
CD12	0	29.798	0	0	0	0	0	0	0	0	0	NEG	NEG	NEG	NEG	NEG
CD120	0	14.979	0	0	0	0	0	0	0	0	0	NEG	NEG	NEG	NEG	NEG
CD121	0	18.731	0	0	0	0	0	0	0	0	0	NEG	NEG	NEG	NEG	NEG
CD122	0	32.403	0	0	0	0	0	0	0	0	0	NEG	NEG	NEG	NEG	NEG
CD123	0	0	0	0	0	0	0	0	0	0	0	EXCLUDED (IC Fail)		NEG	NEG	NEG
CD124	0	10.701	0	37.667	0	0	0	0	0	0	0	NEG	NEG	NEG	NEG	NEG
CD125	0	12.721	0	0	0	0	0	0	0	0	0	NEG	NEG	NEG	NEG	NEG
CD126	13.725	20.738	0	0	0	0	0	0	0	0	0	NEG	NEG	NEG	NEG	NEG
CD127	0	14.373	0	0	0	0	0	0	0	0	0	NEG	NEG	NEG	NEG	NEG
CD128	0	20.081	0	0	38.965	0	0	0	0	0	0	NEG	NEG	POS	NEG	NEG
CD129	0	17.507	0	0	0	0	0	0	0	0	0	NEG	NEG	NEG	NEG	NEG
CD13	0	14.924	0	0	0	0	0	0	0	0	0	NEG	NEG	NEG	NEG	NEG
CD130	0	25.799	0	0	0	0	0	0	0	0	0	NEG	NEG	NEG	NEG	NEG
CD131	0	15.889	0	0	13.459	0	0	0	0	0	0	NEG	NEG	NEG	NEG	NEG
CD132	0	26.182	0	0	0	0	0	0	0	0	0	NEG	NEG	POS	NEG	NEG
CD133	0	17.736	0	0	0	0	0	0	0	0	0	NEG	NEG	NEG	NEG	NEG
CD135	0	20.112	0	0	0	0	0	0	0	0	0	NEG	NEG	NEG	NEG	NEG
CD136	0	16.289	0	0	0	0	0	0	0	0	0	NEG	NEG	NEG	NEG	NEG
CD137	19.394	11.446	0	0	0	0	0	0	0	0	0	NEG	NEG	POS	NEG	NEG
CD138	0	32.035	0	0	0	0	0	0	0	0	0	NEG	NEG	NEG	NEG	NEG
CD139	0	11.498	0	0	0	0	0	0	0	0	0	NEG	NEG	NEG	NEG	NEG
CD14	0	0	0	0	0	0	0	0	0	0	0	EXCLUDED (IC Fail)		NEG	NEG	NEG
CD140	0	29.548	0	0	0	0	0	0	0	0	0	NEG	NEG	NEG	NEG	NEG
CD142	0	21.05	0	0	0	0	0	0	0	0	0	NEG	NEG	NEG	NEG	NEG
CD143	0	0	0	0	0	0	0	0	0	0	0	EXCLUDED (IC Fail)		NEG	NEG	NEG
CD144	0	19.121	0	0	0	0	0	0	0	0	0	NEG	NEG	NEG	NEG	NEG
CD145	0	16.648	0	0	0	0	0	0	0	0	0	NEG	NEG	NEG	NEG	NEG
CD146	0	19.313	0	0	0	0	0	0	0	0	0	NEG	NEG	NEG	NEG	NEG
CD147	23.093	19.271	0	0	26.327	0	0	0	3.234	0	0	NEG	NEG	POS	NEG	NEG
CD148	0	16.886	0	0	0	0	0	0	0	0	0	NEG	NEG	NEG	NEG	NEG
CD149	0	13.412	0	0	0	0	0	0	0	0	0	NEG	NEG	NEG	NEG	NEG
CD15	0	27.215	0	0	0	0	0	0	0	0	0	NEG	NEG	NEG	NEG	NEG
CD150	27.644	22.41	0	35.755	0	0	0	0	0	0	0	NEG	NEG	NEG	NEG	NEG
CD151	25.238	11.795	0	0	0	0	0	37.411	0	0	0	NEG	NEG	POS	NEG	POS w/ PaLoc
CD152	0	25.311	0	0	0	0	0	0	0	0	0	NEG	NEG	NEG	NEG	NEG
CD153	0	14.609	0	0	0	0	0	0	0	0	0	NEG	NEG	NEG	NEG	NEG
CD154	0	13.51	0	0	0	0	0	0	0	0	0	NEG	NEG	NEG	NEG	NEG
CD155	0	17.718	0	0	0	0	0	0	0	0	0	NEG	NEG	NEG	NEG	NEG
CD156	0	12.2	0	0	37.871	0	0	0	0	0	0	NEG	NEG	NEG	NEG	NEG
CD157	0	14.768	0	0	0	0	0	0	0	0	0	NEG	NEG	NEG	NEG	NEG
CD159	0	22.929	0	0	0	0	0	0	0	0	0	NEG	NEG	POS	NEG	NEG
CD16	0	33.025	0	0	0	0	0	0	0	0	0	NEG	NEG	NEG	NEG	NEG
CD160	0	15.207	0	0	0	0	0	0	0	0	0	NEG	NEG	NEG	NEG	NEG
CD161	25.358	22.147	0	0	0	0	0	0	0	0	0	NEG	NEG	POS	NEG	NEG
CD162	30.13	20.233	0	0	0	0	0	39.662	0	0	0	NEG	NEG	POS	NEG	NEG
CD163	0	13.624	0	0	0	0	0	0	0	0	0	EXCLUDED (Delay)		NEG	NEG	NEG
CD164	9.811	19.971	0	0	0	0	0	0	0	0	0	NEG	NEG	POS	POS	NEG
CD165	0	19.507	0	0	39.589	0	0	0	0	0	0	NEG	NEG	NEG	NEG	NEG
CD166	0	0	0	0	0	0	0	0	0	0	0	EXCLUDED (IC Fail)		NEG	NEG	NEG
CD168	0	24.037	0	0	0	0	0	0	0	0	0	EXCLUDED (Delay)		NEG	NEG	NEG
CD17	0	15.744	0	0	0	0	0	0	0	0	0	NEG	NEG	NEG	NEG	NEG
CD170	0	15.496	0	0	0	0	0	0	0	0	0	NEG	NEG	POS	POS	NEG
CD171	0	21.398	0	0	0	0	0	0	0	0	0	NEG	NEG	NEG	NEG	NEG
CD172	0	0	0	0	0	0	0	0	0	0	0	EXCLUDED (IC Fail)		NEG	NEG	NEG
CD173	0	23.875	0	0	0	0	0	0	0	0	0	NEG	NEG	NEG	NEG	NEG
CD175	0	22.818	0	0	0	0	0	0	0	0	0	NEG	NEG	NEG	NEG	NEG
CD176	0	22.417	0	0	0	0	0	0	0	0	0	NEG	NEG	NEG	NEG	NEG
CD177	0	24.901	0	0	0	0	0	0	0	0	0	NEG	NEG	NEG	NEG	NEG
CD178	0	19.96	0	0	0	0	0	0	0	0	0	NEG	NEG	NEG	NEG	NEG
CD179	0	0	0	0	0	0	0	0	0	0	0	EXCLUDED (IC Fail)		NEG	NEG	NEG
CD18	0	19.092	0	0	0	0	0	0	0	0	0	NEG	NEG	NEG	NEG	NEG
CD180	0	30.881	0	0	0	0	0	0	0	0	0	NEG	NEG	NEG	NEG	NEG
CD181	0	32.006	0	0	0	0	0	0	0	0	0	NEG	NEG	NEG	NEG	NEG
CD182	0	21.189	0	0	0	0	0	0	0	0	0	NEG	NEG	NEG	NEG	NEG
CD183	0	28.214	0	0	0	0	0	0	0	0	0	NEG	NEG	NEG	NEG	NEG
CD184	0	33.347	0	0	0	0	0	0	0	0	0	NEG	NEG	NEG	NEG	NEG
CD185	0	21.385	0	0	0	0	0	0	0	0	0	NEG	NEG	NEG	NEG	NEG
CD186	0	19.551	0	26.748	0	0	0	0	0	0	0	EXCLUDED (Delay)		POS	POS	NEG
CD187	0	12.742	0	0	0	0	0	0	0	0	0	NEG	NEG	NEG	NEG	NEG
CD188	0	15.131	0	32.844	0	0	0	0	0	0	0	NEG	NEG	NEG	NEG	NEG
CD189	22.142	14.621	0	0	35.832	0	0	0	13.69	0	0	NEG	NEG	POS	NEG	NEG
CD19	0	15.479	0	0	0	0	0	0	0	0	0	NEG	NEG	NEG	NEG	NEG
CD191	0	16.11	0	39.124	0	27.685	0	0	0	0	0	NEG	NEG	NEG	NEG	NEG
CD192	0	13.212	0	30.861	0	0	0	0	0	0	0	NEG	NEG	NEG	NEG	NEG
CD193	0	19.31	0	0	0	0	0	0	0	0	0	NEG	NEG	NEG	NEG	NEG
CD194	0	11.535	0	34.875	0	0	0	0	0	0	0	NEG	NEG	NEG	NEG	NEG
CD196	0	16.691	0	38.095	0	0	0	0	0	0	0	NEG	NEG	NEG	NEG	NEG
CD197	29.855	28.712	0	36.14	0	0	0	0	0	0	0	NEG	NEG	NEG	NEG	POS w/ PaLoc
CD198	0	15.556	0	0	0	0	0	0	0	0	0	NEG	NEG	NEG	NEG	NEG
CD199	0	14.719	0	0	0	0	0	0	0	0	0	NEG	NEG	NEG	NEG	NEG
CD20	0	21.245	0	0	0	0	0	0	0	0	0	NEG	NEG	NEG	NEG	NEG
CD200	0	15.479	0	0	0	0	0	0	0	0	0	NEG	NEG	NEG	NEG	NEG
CD201	20.92	18.072	0	0	0	0	0	0	0	0	0	NEG	NEG	POS	NEG	NEG
CD202	0	13.383	0	27.533	0	0	0	0	0	0	0	NEG	NEG	NEG	NEG	NEG
CD203	0	23.814	0	0	0	0	0	0	0	0	0	NEG	NEG	NEG	NEG	NEG
CD204	0	16.555	0	0	0	0	0	0	0	0	0	NEG	NEG	NEG	NEG	NEG
CD205	0	17.087	0	0	0	0	0	0	0	0	0	NEG	NEG	NEG	NEG	NEG
CD206	24.868	18.498	0	30.1	0	0	0	0	0	0	0	NEG	NEG	POS	POS	POS w/ PaLoc
CD207	0	11.59	0	32.977	0	0	0	0	0	0	0	NEG	NEG	NEG	NEG	NEG
CD208	0	14.459	0	39.257	0	0	0	0	0	0	0	NEG	NEG	NEG	NEG	NEG
CD209	0	15.613	0	0	0	0	0	0	0	0	0	NEG	NEG	NEG	NEG	NEG
CD21	0	12.127	0	0	0	0	0	0	0	0	0	NEG	NEG	NEG	NEG	NEG
CD210	20.126	15.969	0	0	0	0	0	0	0	0	0	NEG	NEG	NEG	NEG	NEG
CD211	0	11.575	0	32.727	0	0	0	0	0	0	0	NEG	NEG	NEG	NEG	NEG
CD212	0	0	0	0	0	0	0	0	0	0	0	EXCLUDED (IC Fail)		NEG	NEG	NEG
CD213	0	0	0	0	0	0	0	0	0	0	0	EXCLUDED (IC Fail)		NEG	NEG	NEG
CD215	0	15.27	0	34.618	0	0	0	0	0	0	0	NEG	NEG	NEG	NEG	NEG
CD216	32.103	17.014	0	32.176	0	0	0	0	0	0	0	NEG	NEG	POS	NEG	NEG
CD217	0	23.636	0	0	0	0	0	0	0	0	0	NEG	NEG	NEG	NEG	NEG
CD218	15.925	16.776	0	35.431	27.3	0	0	0	11.375	0	0	NEG	NEG	POS	NEG	NEG
CD22	0	17.586	0	0	0	0	0	0	0	0	0	NEG	NEG	NEG	NEG	NEG
CD220	26.98	14.317	0	0	0	0	0	0	0	0	0	NEG	NEG	POS	POS	NEG
CD221	0	19.103	0	0	0	0	0	0	0	0	0	NEG	NEG	NEG	NEG	NEG
CD222	0	0	0	0	0	0	0	0	0	0	0	EXCLUDED (IC Fail)		NEG	NEG	NEG
CD223	0	12.685	0	0	0	0	0	0	0	0	0	NEG	NEG	NEG	NEG	NEG
CD224	0	27.375	0	0	0	0	0	0	0	0	0	NEG	NEG	NEG	NEG	NEG
CD226	0	11.432	0	0	0	0	0	0	0	0	0	NEG	NEG	NEG	NEG	NEG
CD227	0	16.52	0	31.528	0	0	0	0	0	0	0	NEG	NEG	NEG	NEG	NEG
CD229	0	17.618	0	28.496	0	0	0	0	0	0	0	NEG	NEG	NEG	NEG	NEG
CD23	0	16.988	0	0	0	0	0	0	0	0	0	NEG	NEG	NEG	NEG	NEG
CD230	0	17.726	0	34.877	0	0	0	0	0	0	0	NEG	NEG	NEG	NEG	NEG
CD233	0	19.797	0	37.879	0	0	0	0	0	0	0	NEG	NEG	NEG	NEG	NEG
CD234	0	25.426	0	0	0	0	0	0	0	0	0	NEG	NEG	NEG	NEG	NEG
CD235	0	13.198	0	36.544	0	0	0	0	0	0	0	NEG	NEG	NEG	NEG	NEG
CD236	32.565	17.7	0	0	0	0	0	34.583	0	0	0	EXCLUDED (Delay)		POS	POS	NEG
CD237	21.36	19.85	0	33.499	19.015	32.553	0	0	-2.345	0	0	NEG	NEG	POS	NEG	NEG
CD24	0	23.954	0	0	0	0	0	0	0	0	0	NEG	NEG	NEG	NEG	NEG
CD240	0	14.455	0	0	0	0	0	0	0	0	0	NEG	NEG	NEG	NEG	NEG
CD241	0	32.843	0	0	0	0	0	0	0	0	0	NEG	NEG	NEG	NEG	NEG
CD242	0	0	0	0	0	0	0	0	0	0	0	EXCLUDED (IC Fail)		NEG	NEG	NEG
CD243	0	21.259	0	0	0	0	0	0	0	0	0	NEG	NEG	NEG	NEG	NEG
CD244	0	14.428	0	0	0	0	0	0	0	0	0	NEG	NEG	NEG	NEG	NEG
CD245	0	29.223	0	0	0	0	0	0	0	0	0	NEG	NEG	NEG	NEG	NEG
CD246	18.374	13.393	0	0	0	0	0	0	0	0	0	NEG	NEG	POS	NEG	NEG
CD247	0	10.521	0	0	0	0	0	0	0	0	0	NEG	NEG	NEG	NEG	NEG
CD248	0	12.11	0	0	0	0	0	0	0	0	0	NEG	NEG	NEG	NEG	NEG
CD249	0	15.877	0	0	0	0	0	0	0	0	0	NEG	NEG	NEG	NEG	NEG
CD25	0	19.313	0	0	0	0	0	0	0	0	0	NEG	NEG	NEG	NEG	NEG
CD250	0	13.19	0	0	0	0	0	0	0	0	0	NEG	NEG	NEG	NEG	NEG
CD251	0	13.306	0	0	0	0	0	0	0	0	0	NEG	NEG	NEG	NEG	NEG
CD253	0	12.233	0	0	0	0	0	0	0	0	0	NEG	NEG	NEG	NEG	NEG
CD254	0	14.632	0	0	0	14.66	0	0	0	0	0	NEG	NEG	NEG	NEG	NEG
CD255	0	27.554	0	0	0	0	0	0	0	0	0	NEG	NEG	NEG	NEG	NEG
CD256	0	19.472	0	0	0	27.036	0	0	0	0	0	NEG	NEG	NEG	NEG	NEG
CD257	0	26.922	0	0	0	0	0	0	0	0	0	NEG	NEG	NEG	NEG	NEG
CD258	0	20.689	0	0	0	0	0	0	0	0	0	NEG	NEG	NEG	NEG	NEG
CD259	0	17.412	0	0	0	0	0	0	0	0	0	NEG	NEG	NEG	NEG	NEG
CD26	0	17.544	0	0	0	37.854	0	0	0	0	0	NEG	NEG	NEG	NEG	NEG
CD260	0	18.739	0	0	0	0	0	0	0	0	0	NEG	NEG	NEG	NEG	NEG
CD261	30.954	12.094	26.348	0	0	0	0	0	0	0	0	NEG	NEG	POS	NEG	NEG
CD27	0	21.536	0	0	0	0	0	0	0	0	0	NEG	NEG	NEG	NEG	NEG
CD28	0	20.637	0	0	0	0	0	0	0	0	0	NEG	NEG	NEG	NEG	NEG
CD29	0	28.887	0	0	0	0	0	0	0	0	0	NEG	NEG	NEG	NEG	NEG
CD30	0	33.01	0	0	0	0	0	0	0	0	0	NEG	NEG	NEG	NEG	NEG
CD31	0	13.975	0	0	0	0	0	0	0	0	0	NEG	NEG	NEG	NEG	NEG
CD32	0	27.429	0	0	0	0	0	0	0	0	0	NEG	NEG	POS	NEG	NEG
CD33	0	18.027	0	0	0	0	0	0	0	0	0	NEG	NEG	NEG	NEG	NEG
CD35	0	19.027	0	0	0	0	0	0	0	0	0	NEG	NEG	NEG	NEG	NEG
CD36	0	0	0	0	0	0	0	0	0	0	0	EXCLUDED (IC Fail)		NEG	NEG	NEG
CD37	0	0	0	0	0	0	0	0	0	0	0	EXCLUDED (IC Fail)		NEG	NEG	POS w/ PaLoc
CD38	0	18.809	0	33.682	0	0	0	0	0	0	0	NEG	NEG	NEG	NEG	NEG
CD39	0	22.073	0	0	0	0	0	0	0	0	0	NEG	NEG	NEG	NEG	NEG
CD40	26.867	28.111	0	34.776	0	0	0	0	0	0	0	NEG	NEG	POS	NEG	NEG
CD41	0	23.44	0	0	0	0	0	0	0	0	0	NEG	NEG	NEG	NEG	NEG
CD42	0	23.138	0	0	0	0	0	0	0	0	0	NEG	NEG	NEG	NEG	NEG
CD43	0	0	0	0	0	0	0	0	0	0	0	EXCLUDED (IC Fail)		POS	POS	NEG
CD44	0	28.538	0	0	0	0	0	0	0	0	0	NEG	NEG	NEG	NEG	NEG
CD45	0	20.757	0	0	0	0	0	0	0	0	0	NEG	NEG	NEG	NEG	NEG
CD46	0	23.529	0	0	0	0	0	0	0	0	0	NEG	NEG	NEG	NEG	NEG
CD47	0	31.103	0	0	0	0	0	0	0	0	0	NEG	NEG	NEG	NEG	NEG
CD48	0	20.993	0	0	0	0	0	0	0	0	0	NEG	NEG	NEG	NEG	NEG
CD49	0	23.252	0	0	0	0	0	0	0	0	0	NEG	NEG	NEG	NEG	NEG
CD50	0	17.533	0	0	0	0	0	0	0	0	0	NEG	NEG	NEG	NEG	NEG
CD51	0	23.814	0	0	0	0	0	0	0	0	0	NEG	NEG	NEG	NEG	NEG
CD52	0	18.702	0	0	0	0	0	0	0	0	0	NEG	NEG	POS	NEG	NEG
CD53	0	17.549	0	0	0	0	0	0	0	0	0	NEG	NEG	NEG	NEG	NEG
CD54	0	19.307	0	0	0	0	0	0	0	0	0	NEG	NEG	NEG	NEG	NEG
CD55	0	20.913	0	0	0	34.763	0	0	0	0	0	NEG	NEG	NEG	NEG	NEG
CD56	0	15.159	0	0	0	0	0	0	0	0	0	NEG	NEG	NEG	NEG	NEG
CD57	0	28.207	0	0	0	0	0	0	0	0	0	NEG	NEG	NEG	NEG	NEG
CD58	0	17.317	0	0	0	0	0	0	0	0	0	NEG	NEG	NEG	NEG	NEG
CD59	0	15.293	0	0	0	0	0	0	0	0	0	NEG	NEG	NEG	NEG	NEG
CD60	0	13.956	0	0	0	0	0	0	0	0	0	NEG	NEG	NEG	NEG	NEG
CD61	0	18.925	0	0	0	0	0	0	0	0	0	NEG	NEG	NEG	NEG	NEG
CD62	0	11.1	0	0	0	0	0	0	0	0	0	NEG	NEG	NEG	NEG	NEG
CD63	0	23.314	0	0	0	33.436	0	0	0	0	0	NEG	NEG	NEG	NEG	NEG
CD64	0	23.508	0	0	0	0	0	0	0	0	0	NEG	NEG	NEG	NEG	NEG
CD65	0	0	0	0	0	0	0	0	0	0	0	EXCLUDED (IC Fail)		NEG	NEG	NEG
CD66	0	15.654	0	0	0	0	0	0	0	0	0	NEG	NEG	NEG	NEG	NEG
CD67	0	12.316	0	0	0	0	0	0	0	0	0	NEG	NEG	NEG	NEG	NEG
CD68	0	10.534	0	0	0	0	0	0	0	0	0	NEG	NEG	NEG	NEG	NEG
CD69	0	0	0	0	0	0	0	0	0	0	0	EXCLUDED (IC Fail)		NEG	NEG	NEG
CD70	0	21.48	0	0	0	0	0	0	0	0	0	NEG	NEG	NEG	NEG	NEG
CD71	0	15.683	0	0	0	0	0	0	0	0	0	NEG	NEG	NEG	NEG	NEG
CD72	0	17.885	0	0	0	0	0	0	0	0	0	NEG	NEG	NEG	NEG	NEG
CD73	24.194	12.294	0	0	0	0	0	0	0	0	0	NEG	NEG	POS	NEG	NEG
CD74	0	23.085	0	0	0	0	0	0	0	0	0	NEG	NEG	NEG	NEG	NEG
CD75	0	25.339	0	0	0	0	0	0	0	0	0	NEG	NEG	NEG	NEG	NEG
CD76	0	12.707	0	0	0	0	0	0	0	0	0	NEG	NEG	NEG	NEG	NEG
CD77	0	15.147	0	0	0	0	0	0	0	0	0	NEG	NEG	NEG	NEG	NEG
CD78	0	32.039	0	0	0	0	0	0	0	0	0	NEG	NEG	NEG	NEG	NEG
CD79	0	24.122	0	0	0	0	0	0	0	0	0	NEG	NEG	POS	NEG	NEG
CD80	0	13.81	0	0	0	0	0	0	0	0	0	NEG	NEG	NEG	NEG	NEG
CD81	17.219	29.438	0	0	31.079	0	0	0	13.86	0	0	NEG	NEG	POS	NEG	NEG
CD82	0	17.489	0	0	0	0	0	0	0	0	0	NEG	NEG	NEG	NEG	NEG
CD83	0	22.168	0	0	0	0	0	0	0	0	0	NEG	NEG	NEG	NEG	NEG
CD85	0	27.366	0	0	0	0	0	0	0	0	0	NEG	NEG	NEG	NEG	NEG
CD86	0	16.826	0	0	0	0	0	0	0	0	0	NEG	NEG	NEG	NEG	NEG
CD87	0	22.44	0	0	0	0	0	0	0	0	0	NEG	NEG	NEG	NEG	NEG
CD88	0	30.431	0	0	0	0	0	0	0	0	0	NEG	NEG	NEG	NEG	NEG
CD89	0	0	0	0	0	0	0	0	0	0	0	EXCLUDED (IC Fail)		NEG	NEG	NEG
CD90	0	29.473	0	0	0	0	0	0	0	0	0	NEG	NEG	POS	NEG	NEG
CD92	0	28.001	0	0	0	0	0	0	0	0	0	NEG	NEG	NEG	NEG	NEG
CD93	0	30.352	0	0	0	0	0	0	0	0	0	NEG	NEG	NEG	NEG	NEG
CD94	0	22.034	0	0	0	0	0	0	0	0	0	NEG	NEG	NEG	NEG	NEG
CD96	0	15.028	0	0	0	0	0	0	0	0	0	NEG	NEG	NEG	NEG	NEG
CD141	28.34	22.39	22.59	33.667	36.093	0	35.568	32.643	7.753	12.978	-1.024	NEG	NEG	POS	NEG	POS w/ PaLoc
CD84	30.961	17.398	0	35.03	0	0	0	33.59	0	0	-1.44	NEG	NEG	POS	NEG	POS w/ PaLoc
CD214	0	17.759	0	38.435	0	0	0	33.688	0	0	-4.747	NEG	NEG	NEG	NEG	NEG
